# Moving Biosurveillance Beyond Coded Data: AI for Symptom Detection from Physician Notes

**DOI:** 10.1101/2023.09.24.23295960

**Authors:** Andrew McMurry, Amy R Zipursky, Alon Geva, Karen L Olson, James Jones, Vlad Ignatov, Timothy Miller, Kenneth D Mandl

**Affiliations:** Computational Health Informatics Program, Boston Children’s Hospital, Boston, Massachusetts, USA; Department of Pediatrics, Harvard Medical School, Boston, Massachusetts, USA; Division of Emergency Medicine, The Hospital for Sick Children, Toronto, Ontario, Canada; Division of Critical Care Medicine, Department of Anesthesiology, Critical Care, and Pain Medicine, Boston Children’s Hospital, Boston, Massachusetts, USA; Department of Anaesthesia, Harvard Medical School, Boston, MA, USA; Department of Biomedical Informatics, Harvard Medical School, Boston, Massachusetts, USA

**Keywords:** Natural language processing, COVID-19, artificial intelligence, public health, biosurveillance, surveillance

## Abstract

**Background:** Real-time surveillance of emerging infectious diseases necessitates a dynamically evolving, computable case definition, which frequently incorporates symptom-related criteria. For symptom detection, both population health monitoring platforms and research initiatives primarily depend on structured data extracted from electronic health records.

**Objective:** To validate and test an artificial intelligence (AI) based Natural Language Processing (NLP) pipeline for detecting COVID-19 symptoms from physician notes.

**Methods:** Subjects in this retrospective cohort study are patients 21 years old and younger, who presented to a pediatric emergency department (ED) at a large academic children’s hospital between March 1, 2020 and May 31, 2022. ED notes for all patients were processed with an NLP pipeline tuned to detect the mention of 11 COVID-19 symptoms based on CDC criteria. For a gold standard, 3 subject matter experts labeled 226 ED notes and had strong agreement (F1=98.6; PPV=97.2; Recall=100.0). F1, PPV, and recall were used to compare the performance of both NLP and ICD-10 to the gold standard chart review. As a formative use case, variations in symptom patterns were measured across SARS-Cov2 variant eras.

**Results:** There were 85,678 ED encounters during the study period, 4.0% with patients with COVID-19. NLP was more accurate at identifying encounters with patients that had any of the COVID-19 symptoms (F1=79.6) than ICD-10 codes (F1=45.1%). NLP accuracy was higher for positive symptoms (recall=93%) than ICD-10 (recall=30%). However, ICD-10 accuracy was higher for negative symptoms (specificity=99.4%) than NLP (specificity=91.7%). Congestion or runny nose showed the highest accuracy difference: NLP F1=82.8%, ICD-10 F1=4.2%. Prevalence of NLP symptoms among patients with COVID-19 differed across variant eras. And patients with COVID-19 were more likely to have each symptom than patients without this disease. Effect sizes (odds ratios) varied across pandemic eras.

**Conclusions:** This study establishes the value of AI based NLP as a highly effective tool for real-time COVID-19 symptom detection in pediatric patients, outperforming traditional ICD-10 methods. It also reveals the evolving nature of symptom prevalence across different virus variants, underscoring the need for dynamic, technology-driven approaches in infectious disease surveillance.
