## Supplement 3 for "Moving Biosurveillance Beyond Coded Data: AI for Symptom Detection from Physician Notes"

### Sheet: Sheet1
Multimedia Appendix 3. Chi-square analysis of COVID-19 symptom prevalence by pandemic variant era for emergency deparment encounters with COVID-19 positive patients. Symptoms were detected using natural language processing.
Supplementary information for:
Moving Biosurveillance Beyond Coded Data: AI for Symptom Detection from Physician Notes
Andrew McMurry,1,2 Amy R Zipursky,1,3 Alon Geva,1,4,5 Karen L Olson,1,2 James Jones,1,2 Vlad Ignatov,1 Timothy Miller,1,2 Kenneth D Mandl 1,2,6,*
1 Computational Health Informatics Program, Boston Children's Hospital, Boston, Massachusetts, United States of America
2 Department of Pediatrics, Harvard Medical School, Boston, Massachusetts, United States of America
3 Division of Emergency Medicine, The Hospital for Sick Children, Toronto, Ontario, Canada
4 Division of Critical Care Medicine, Department of Anesthesiology, Critical Care, and Pain Medicine, Boston Children's Hospital, Boston, Massachusetts, United States of America
5 Department of Anaesthesia, Harvard Medical School, Boston, MA, USA
6 Department of Biomedical Informatics, Harvard Medical School, Boston, Massachusetts, United States of America
*Corresponding author email: Kenneth_Mandl@harvard.edu (KDM)

### Sheet: Chi-sq results
Snum	Symptom	Overall test and post-hoc comparisons	Post-hoc result*	ChiSquare	df	P value	notSig	freq_ PreDelta	freq_ Delta	freq_ Omicron	rowPerc_ PreDelta	rowPerc_ Delta	rowPerc_ Omicron	P value	pre-Delta has covid	Delta has covid	Omicron has covid
1	Congestion or runny nose	Overall Chi-square		13.8143	2	0.00100062		250	186	742	29.274	37.2	35.9322	0.00100062	854	500	2065
1	Congestion or runny nose	preDelta vs Delta	Delta > preDelta	9.07455	1	0.00259192		250	186		29.274	37.2		0.00259192
1	Congestion or runny nose	preDelta vs Omicrom	Omicron > preDelta	11.938	1	0.00055		250		742	29.274		35.9322	<.001	pink: overall Chi-square
1	Congestion or runny nose	Delta vs Omicrom		0.280208	1	0.596565	x		186	742		37.2	35.9322	0.596565	purple: overall Chi-sq not significant
2	Cough	Overall Chi-square		42.8453	2	4.96891e-10		402	309	1223	47.0726	61.8	59.2252	<.001	* Bonferroni corrected alpha value=.017
2	Cough	preDelta vs Delta	Delta > preDelta	27.4295	1	1.62925e-07		402	309		47.0726	61.8		<.001	gold: significant post-hoc comparison
2	Cough	preDelta vs Omicrom	Omicron > preDelta	36.1544	1	1.82284e-09		402		1223	47.0726		59.2252	<.001
2	Cough	Delta vs Omicrom		1.10946	1	0.292199	x		309	1223		61.8	59.2252	0.292199
3	Diarrhea	Overall Chi-square		18.9681	2	7.60569e-05		188	92	317	22.0141	18.4	15.3511	<.001
3	Diarrhea	preDelta vs Delta		2.51115	1	0.113043	x	188	92		22.0141	18.4		0.113043
3	Diarrhea	preDelta vs Omicrom	preDelta > Omicron	18.7464	1	1.49304e-05		188		317	22.0141		15.3511	<.001
3	Diarrhea	Delta vs Omicrom		2.79187	1	0.0947438	x		92	317		18.4	15.3511	0.0947438
4	Fatigue	Overall Chi-square		10.9258	2	0.00424125		129	72	228	15.1054	14.4	11.0412	0.00424125
4	Fatigue	preDelta vs Delta		0.12413	1	0.724598	x	129	72		15.1054	14.4		0.724598
4	Fatigue	preDelta vs Omicrom	preDelta > Omicron	9.29651	1	0.00229591		129		228	15.1054		11.0412	0.00229591
4	Fatigue	Delta vs Omicrom		4.3971	1	0.0360002	x		72	228		14.4	11.0412	0.0360002
5	Fever or chills	Overall Chi-square		22.9114	2	1.05892e-05		561	376	1525	65.6909	75.2	73.8499	<.001
5	Fever or chills	preDelta vs Delta	Delta > preDelta	13.3799	1	0.000254336		561	376		65.6909	75.2		<.001
5	Fever or chills	preDelta vs Omicrom	Omicron > preDelta	19.721	1	8.96134e-06		561		1525	65.6909		73.8499	<.001
5	Fever or chills	Delta vs Omicrom		0.382448	1	0.536296	x		376	1525		75.2	73.8499	0.536296
6	Headache	Overall Chi-square		22.5287	2	1.28218e-05		185	92	301	21.6628	18.4	14.5763	<.001
6	Headache	preDelta vs Delta		2.06311	1	0.150902	x	185	92		21.6628	18.4		0.150902
6	Headache	preDelta vs Omicrom	preDelta > Omicron	21.8623	1	2.9293e-06		185		301	21.6628		14.5763	<.001
6	Headache	Delta vs Omicrom		4.53627	1	0.0331838	x		92	301		18.4	14.5763	0.0331838
7	Loss of taste or smell	Overall Chi-square		110.019	2	1.28745e-24		57	9	9	6.67447	1.8	0.435835	<.001
7	Loss of taste or smell	preDelta vs Delta	preDelta > Delta	16.16	1	5.82096e-05		57	9		6.67447	1.8		<.001
7	Loss of taste or smell	preDelta vs Omicrom	preDelta > Omicron	106.401	1	6.02263e-25		57		9	6.67447		0.435835	<.001
7	Loss of taste or smell	Delta vs Omicrom	Delta > preDelta	10.75	1	0.00104278			9	9		1.8	0.435835	0.00104278
8	Muscle or body aches	Overall Chi-square		19.0105	2	7.44612e-05		110	39	164	12.8806	7.8	7.94189	<.001
8	Muscle or body aches	preDelta vs Delta	preDelta > Delta	8.31183	1	0.00393876		110	39		12.8806	7.8		0.00393876
8	Muscle or body aches	preDelta vs Omicrom	preDelta > Omicron	17.3243	1	3.15127e-05		110		164	12.8806		7.94189	<.001
8	Muscle or body aches	Delta vs Omicrom		0.0111198	1	0.916018	x		39	164		7.8	7.94189	0.916018
9	Nausea or vomiting	Overall Chi-square		0.0933361	2	0.954404	x	297	170	709	34.7775	34	34.3341	0.954404
9	Nausea or vomiting	preDelta vs Delta		0.0843775	1	0.771451	x	297	170		34.7775	34		0.771451
9	Nausea or vomiting	preDelta vs Omicrom		0.052583	1	0.818628	x	297		709	34.7775		34.3341	0.818628
9	Nausea or vomiting	Delta vs Omicrom		0.0199521	1	0.887671	x		170	709		34	34.3341	0.887671
10	Short of breath, difficulty breathing	Overall Chi-square		16.8305	2	0.000221469		182	84	311	21.3115	16.8	15.0605	<.001
10	Short of breath, difficulty breathing	preDelta vs Delta		4.06605	1	0.0437534	x	182	84		21.3115	16.8		0.0437534
10	Short of breath, difficulty breathing	preDelta vs Omicrom	preDelta > Omicron	16.8177	1	4.11488e-05		182		311	21.3115		15.0605	<.001
10	Short of breath, difficulty breathing	Delta vs Omicrom		0.934874	1	0.3336	x		84	311		16.8	15.0605	0.3336
11	Sore throat	Overall Chi-square		0.936692	2	0.626037	x	125	83	319	14.637	16.6	15.4479	0.626037
11	Sore throat	preDelta vs Delta		0.934627	1	0.333664	x	125	83		14.637	16.6		0.333664
11	Sore throat	preDelta vs Omicrom		0.308057	1	0.578875	x	125		319	14.637		15.4479	0.578875
11	Sore throat	Delta vs Omicrom		0.404244	1	0.524906	x		83	319		16.6	15.4479	0.524906
