## Supplement 4 for "Moving Biosurveillance Beyond Coded Data: AI for Symptom Detection from Physician Notes"

### Sheet: Sheet1
Multimedia Appendix 4. Chi-square analysis of COVID-19 symptom prevalence by pandemic variant era for emergency deparment encounters with COVID-19 positive patients. Symptoms were detected using natural language processing.
Supplementary information for:
Moving Biosurveillance Beyond Coded Data: AI for Symptom Detection from Physician Notes
Andrew McMurry,1,2 Amy R Zipursky,1,3 Alon Geva,1,4,5 Karen L Olson,1,2 James Jones,1,2 Vlad Ignatov,1 Timothy Miller,1,2 Kenneth D Mandl 1,2,6,*
1 Computational Health Informatics Program, Boston Children's Hospital, Boston, Massachusetts, United States of America
2 Department of Pediatrics, Harvard Medical School, Boston, Massachusetts, United States of America
3 Division of Emergency Medicine, The Hospital for Sick Children, Toronto, Ontario, Canada
4 Division of Critical Care Medicine, Department of Anesthesiology, Critical Care, and Pain Medicine, Boston Children's Hospital, Boston, Massachusetts, United States of America
5 Department of Anaesthesia, Harvard Medical School, Boston, MA, USA
6 Department of Biomedical Informatics, Harvard Medical School, Boston, Massachusetts, United States of America
*Corresponding author email: Kenneth_Mandl@harvard.edu (KDM)

### Sheet: Global tests
Logistic regression: COVID-19 status, pandemic variant era, interaction of COVID-19 x era
Dependent variable: Symptom status	Global test	Chi Square	DF	P value
Congestion or runny nose	Likelihood Ratio	2219.55	5	0
Congestion or runny nose	Score	2306.84	5	0
Congestion or runny nose	Wald	2163.35	5	0
Cough	Likelihood Ratio	4172.5	5	0
Cough	Score	4339.28	5	0
Cough	Wald	3936.05	5	0
Diarrhea	Likelihood Ratio	248.437	5	1.18953e-51
Diarrhea	Score	256.944	5	1.77773e-53
Diarrhea	Wald	253.534	5	9.5905e-53
Fatigue	Likelihood Ratio	296.569	5	5.47354e-62
Fatigue	Score	402.061	5	1.067e-84
Fatigue	Wald	367.372	5	3.17775e-77
Fever or chills	Likelihood Ratio	2567.97	5	0
Fever or chills	Score	2667.66	5	0
Fever or chills	Wald	2273.05	5	0
Headache	Likelihood Ratio	169.556	5	9.07664e-35
Headache	Score	201.805	5	1.16777e-41
Headache	Wald	193.106	5	8.46825e-40
Muscle or body aches	Likelihood Ratio	459.134	5	5.26004e-97
Muscle or body aches	Score	760.007	5	5.17878e-162
Muscle or body aches	Wald	616.008	5	7.02778e-131
Nausea or vomiting	Likelihood Ratio	242.125	5	2.68865e-50
Nausea or vomiting	Score	241.633	5	3.42725e-50
Nausea or vomiting	Wald	241.215	5	4.21256e-50
New loss of taste or smell	Likelihood Ratio	356.632	5	6.53492e-75
New loss of taste or smell	Score	1455.81	5	0
New loss of taste or smell	Wald	530.295	5	2.30088e-112
Short of breath or difficulty breathing	Likelihood Ratio	191.66	5	1.72568e-39
Short of breath or difficulty breathing	Score	225.117	5	1.19054e-46
Short of breath or difficulty breathing	Wald	216.044	5	1.04524e-44
Sore throat	Likelihood Ratio	378.991	5	9.98429e-80
Sore throat	Score	464.709	5	3.29717e-98
Sore throat	Wald	436.44	5	4.13031e-92

### Sheet: Type 3 tests
Dependent variable: Symptom	Effects: COVID-19 status, variant era, interaction	DF	WaldChiSq	P value
Congestion or runny nose	has_covid	1	525.593	2.5687e-116
Congestion or runny nose	era	2	139.838	4.30986e-31
Congestion or runny nose	era x has_covid	2	21.3956	2.25943e-05
Cough	has_covid	1	1080.41	5.9835e-237
Cough	era	2	268.689	4.51685e-59
Cough	era x has_covid	2	14.1564	0.000843296
Diarrhea	has_covid	1	57.9014	2.75594e-14
Diarrhea	era	2	1.84988	0.396554
Diarrhea	era x has_covid	2	51.356	7.04998e-12
Fatigue	has_covid	1	323.566	2.42208e-72
Fatigue	era	2	11.0909	0.00390511
Fatigue	era x has_covid	2	9.18541	0.0101254
Fever or chills	has_covid	1	1179.21	2.01366e-258
Fever or chills	era	2	72.2745	2.02202e-16
Fever or chills	era x has_covid	2	0.825378	0.661868
Headache	has_covid	1	158.03	3.04863e-36
Headache	era	2	24.8877	3.94189e-06
Headache	era x has_covid	2	17.3036	0.000174811
Muscle or body aches	has_covid	1	430.82	1.07749e-95
Muscle or body aches	era	2	27.1693	1.25969e-06
Muscle or body aches	era x has_covid	2	10.1234	0.00633477
Nausea or vomiting	has_covid	1	4.52171	0.0334673
Nausea or vomiting	era	2	7.50537	0.0234547
Nausea or vomiting	era x has_covid	2	10.2761	0.00586905
New loss of taste or smell	has_covid	1	164.032	1.48835e-37
New loss of taste or smell	era	2	95.3331	1.98921e-21
New loss of taste or smell	era x has_covid	2	6.03186	0.0490002
Short of breath or difficulty breathing	has_covid	1	144.025	3.50839e-33
Short of breath or difficulty breathing	era	2	9.91137	0.00704327
Short of breath or difficulty breathing	era x has_covid	2	23.1641	9.33222e-06
Sore throat	has_covid	1	263.001	3.80508e-59
Sore throat	era	2	8.73377	0.0126907
Sore throat	era x has_covid	2	2.58677	0.274341

### Sheet: Main effect models
Main effects model (Symptom status = COVID-19 status + pandemic variant era). Interaction term was not significant in preliminary analyses.
Dependent variable:		Bonferroni adjusted values
Symptom	RESULT	Odds Ratio	Lower OR	Upper OR	P value
Fever or chills	patient has COVID-19 > no COVID-19	4.81955	4.46255	5.20512	0
Fever or chills	Delta era > Pre-Delta era	1.43733	1.37909	1.49803	0
Fever or chills	Omicron era > Pre-Delta era	1.38029	1.32202	1.44113	0
Fever or chills	Delta era ≈ Omicron era	1.04132	0.993972	1.09093	0.11176
Sore throat	patient has COVID-19 > no COVID-19	2.44612	2.21519	2.70114	0
Sore throat	Delta era > Pre-Delta era	1.27222	1.17741	1.37465	2.95763e-13
Sore throat	Omicron era > Pre-Delta era	1.26723	1.17036	1.37213	3.02292e-12
Sore throat	Delta era ≈ Omicron era	1.00393	0.922697	1.09232	1

### Sheet: Interactions
Model includes COVID-19 status, pandemic variant era, and the interaction of these variables.
Interaction slice in this table shows the effect of COVID-19 status in each variant era. Effect size (odds ratio) and significance of COVID-19 status varies by pandemic era.
symptom	COVID-19 variant era	Patient has COVID-19	OddsRatio	Lower OR	Upper OR	p-value	interaction p-value
Congestion or runny nose	Pre-Delta	yes > no	3.62085	3.11318	4.2113	0	<.001
Congestion or runny nose	Delta	yes > no	2.26669	1.8857	2.72466	0
Congestion or runny nose	Omicron	yes > no	2.46098	2.23427	2.71068	0
Cough	Pre-Delta	yes > no	4.83907	4.21869	5.55067	0	<.001
Cough	Delta	yes > no	3.6422	3.0347	4.37131	0
Cough	Omicron	yes > no	3.53981	3.22586	3.88433	0
Diarrhea	Pre-Delta	yes > no	2.23276	1.89321	2.63319	0	<.001
Diarrhea	Delta	yes > no	1.42179	1.13058	1.78803	0.00261701
Diarrhea	Omicron	yes ≈ no	1.04608	0.922416	1.18632	0.482802
Fatigue	Pre-Delta	yes > no	3.21894	2.65493	3.90276	0	0.0101254
Fatigue	Delta	yes > no	3.41894	2.64476	4.41975	0
Fatigue	Omicron	yes > no	2.36103	2.02912	2.74723	0
Headache	Pre-Delta	yes > no	2.33471	1.97754	2.7564	0	<.001
Headache	Delta	yes > no	2.08996	1.6602	2.63098	3.4745e-10
Headache	Omicron	yes > no	1.52005	1.33404	1.73199	3.22179e-10
Muscle or body aches	Pre-Delta	yes > no	5.95899	4.82739	7.35586	0	0.00633477
Muscle or body aches	Delta	yes > no	4.74601	3.37527	6.67341	0
Muscle or body aches	Omicron	yes > no	3.78305	3.14453	4.55123	0
Nausea or vomiting	Pre-Delta	yes > no	1.29799	1.12555	1.49685	0.000335514	0.00586905
Nausea or vomiting	Delta	yes ≈ no	1.03302	0.856852	1.24541	0.733445
Nausea or vomiting	Omicron	yes ≈ no	0.982117	0.892803	1.08037	0.710678
New loss of taste or smell	Pre-Delta	yes > no	26.6595	19.135	37.1428	0	0.0490002
New loss of taste or smell	Delta	yes > no	11.8342	5.68071	24.6533	4.14205e-11
New loss of taste or smell	Omicron	yes > no	11.0393	4.25465	28.6431	7.95073e-07
Short of breath or difficulty breathing	Pre-Delta	yes > no	2.62034	2.21655	3.09769	0	<.001
Short of breath or difficulty breathing	Delta	yes > no	1.70458	1.3435	2.16269	1.12683e-05
Short of breath or difficulty breathing	Omicron	yes > no	1.57178	1.3816	1.78813	6.3034e-12
